# The transcriptomic landscape of normal and ineffective erythropoiesis at single cell resolution

**DOI:** 10.1101/2022.08.01.22278133

**Authors:** Raymond T. Doty, Christopher G. Lausted, Adam D. Munday, Zhantao Yang, Xiaowei Yan, Changting Meng, Qiang Tian, Janis L. Abkowitz

## Abstract

Ineffective erythropoiesis, the death of maturing erythroid cells, is a common cause of anemia. To better understand why this occurs, we studied the fates and adaptations of single erythroid marrow cells from individuals with Diamond Blackfan anemia (DBA), del(5q) myelodysplastic syndrome (del(5q) MDS), and normal controls, and defined an unhealthy (vs. healthy) differentiation trajectory, using velocity pseudotime and cell surface protein assessment. The pseudotime trajectories diverge immediately after the cells upregulate transferrin receptor (CD71), import iron, and initiate heme synthesis, although cell death occurs much later. Cells destined to die highly express heme responsive genes, including ribosomal protein and globin genes. In contrast, surviving cells downregulate heme synthesis, while upregulating DNA damage response, hypoxia and HIF1 pathways. Surprisingly, 24±12% of cells from controls follow the unhealthy trajectory, implying that heme also regulates cell fate decisions during normal red cell production. Del(5q) MDS (unlike DBA) results from somatic mutations, so many normal (unmutated) erythroid cells persist. By independently tracking their trajectory, we gained insight into why they cannot expand to prevent anemia. In addition, we show that intron retention is especially prominent during red cell differentiation. The additional information provided by messages with retained introns also allowed us to align data from multiple independent experiments and thus accurately query the transcriptomic changes that occur as single erythroid cells mature.
