## Supplemental Table 3 for "The transcriptomic landscape of normal and ineffective erythropoiesis at single cell resolution"

### Sheet: Stage A
Upregulated	Downregulated
RPS19	IGFBP2
RPS14	FTH1
HBA1	TECR
RPL11	PLP2
RPL8	CD55
HBB	HSD17B12
RPL35	CELA2A
MGMT	ABRACL
SNCA	RPS4Y1
PRSS57	LMAN2
SMC1A	DPP7
LYN	PDIA6
AKR1C3	ERO1A
SCAF11	DSTN
TOP2B	FHL2
HACD1	ANXA11
WASHC3	TUBA4A
BAX	CD37
YTHDC1	SAT1
CST7	EIF1AY
MTIF3	VWA5A
ZNRD1	CAPZA1
TMOD3	PABPC4
CD84	SELENOF
PTPRC	NCF4
CXCL8	LGALS1
CLTC	BNIP3
FTL	FCGR2B
BCL2L1	LGALS3
CD69	HPCAL1
SUZ12	SURF4
PARP1	CAPG
DENR	SRP72
ARHGDIB	H1F0
GTPBP8	C1orf43
NDUFA3	CELA2B
RGS20	PLEKHF2
HIST3H2A	ANXA2
MPST	ITGB1BP1
CDKN1A	ANXA1
S1PR4	PCMT1
GMFG	BCAP31
GTF2H3	MAF1
IK	TGIF1
IMPDH2	PRCP
AIG1	VDAC2
CDC42SE1	SDCBP
CLEC2B	PHLDA1
IRS2	UBXN10
MRPL44	PRDX4
MAP4K2	VPS29
SELENOS	TMED9
GCSAML	TPRKB
TNFAIP8	SELENOM
RBMX2	ARL2BP
ASPM	LMNA
SMIM37	SMS
BTG1	AC020571.1
NFKBIA	CD36
CD48	MGST3
TAL1	SELENOK
DHRS7	CISD2
AL034397.3	NUTF2
SMIM1
ARHGAP6
CCDC82
UQCC2
NAPA
HIPK2
CDV3
TMC6
GSPT2
KRAS
ALYREF
PIM2
CD38
UBE2C
TOP2A
PLEKHA2
SRRM2
TPR
MRPL52
HUWE1
SMCHD1
ERBIN
IL17RA
FHL3
TACC1
NDUFAF4
UFL1
ACTA2
SLC38A1
PTPRE
NR4A2
ATXN7L3B
ITGB2
JPT1
CCNY
ITPR2
CYBC1
BRD4
CSF2RB
CDC42EP3
MAGOH
CCL23
CATSPER1
NT5C
ADGRE2
RNASE2
OTUD6B-AS1
CLINT1
ASAH1
UFD1
DDX39A
TP53INP1
GPSM3
RALBP1
ACTN1
C6orf48
HMGXB3
LY96
TERF2IP
CELF2
NCBP3
MRPS18C
MAPRE1
ZKSCAN1
ZYX
DCTN5
POLR2I

### Sheet: Stage B
Upregulated	Downregulated
RPS19	HSD17B12
RPL8	CA2
HBA1	PMP22
SNCA	ANXA1
RPL11	ID2
RPS14	PLP2
ADA	FTH1
RPL35	LGALS3
FTL	TIMP1
HBB	HLA-C
PHLDA3	CCT8
NDUFA8	CD52
BAX	ABRACL
MRPL27	SRGN
SLIRP	SDCBP
IGLL1	ANXA2
ANK1	HPGDS
PLIN2	RPS4Y1
MGMT	GDI2
APOE	LGALS1
MRPL11	TUBA1A
NBL1	MINPP1
SPTA1	DECR1
TSTA3	PTPN6
CCDC34	RPN2
CENPW	OSBPL6
TIMM8B	EIF1AY
EIF2AK4	FXYD5
LAGE3	CAPG
HBM	VWA5A
MAP4K4	FUCA2
EPOR	TPST2
SRRM2	MCM7
SRM	VDAC2
ALAD	HPCAL1
UBAC1	CAPZB
HEBP1	RAP1A
ISOC2	EWSR1
NOP14	MDH1
TFRC	TECR
PRSS57	HSPA5
EI24	NUDT21
NDUFA3	STXBP2
CTNNAL1	PCMT1
DTYMK	PSMD6
ZMAT3	VCP
DNMT1	SPCS2
CENPF	HSP90B1
PRKAR2B	PGAM1
ZNRD1	PPP2R1A
SAC3D1	LCP1
SMC1A	GCSAML
COMTD1	SQSTM1
PQLC1	HADHA
TP53RK	SAT1
S100A9	ATP6V1E1
FAM210B	HMCES
LYAR	NEU1
BOLA3	FOS
TACC1	CD37
ATAD5	ARF4
RRP15	MAP2K3
METTL26	SUMF2
DYNC1H1	ANXA11
UBN1	PDIA6
COA4	GMPR
CLTC	ANXA7
SNRNP25	CCNDBP1
MRPL21	NCF4
CBX6	H1F0
LYRM4	KRT19
EIF2AK1	BCAR1
MRPL55	MIPEP
PKP4	FDFT1
SSNA1	RHBDD2
ASPM	RAB7A
PRPF4B	HEXB
OGFRL1	MARCH3
SMIM37	CD164
MRPS12	RNF130
POLE3	BAG6
MYCBP2	FHL2
APP	SURF4
BBC3	RPL4
WDR77	GAD1
TMEM14B	NONO
RAP2B	CD55
GATA1	AVPI1
TMPO	CLEC2B
CD3EAP	POMC
PNN	CAPZA1
THRB	CSNK2B
FCGRT	INPP1
TRIM28	NUCB1
POLR2I	RPN1
KLF1	CD44
PCM1	IER2
BOD1L1	PRR13
CFAP97	AKR1C1
S1PR4	SND1
MRPL18	PLSCR1
NDUFB10	CCND3
ATXN7L3B	SMIM30
SRFBP1	PDIA4
JAK1	H1FX
PGF	PSMC4
PAXX	SVIP
CEP70	TRBC2
PON2	TIMM10
MPST	SAMM50
E2F4	LMNA
NPM3	ERO1A
RALBP1	IDI1
C9orf40	IMPDH2
SS18L2	SRP72
FLYWCH2	CORO1C
LPIN2	SRP54
LARS	AKR1C3
CENPU	TSTD1
SNF8	MRPL16
ACTA2	POR
BTG1	ATP1B3
FAM92A	SELENOF
NUP210	CAVIN3
ABCB10	ACSL5
SPHK1	RARS
AIG1	SLC2A1
CDKN1A	SF3B2
BRD4	TMED10
NFKBIA	PRDX5
SNRPN	DDX3Y
SETD2	RNF5
HP1BP3	CELF2
TMEM147	ENO2
WASF1	CELA2B
RTF2	CACYBP
CLC	SRD5A3
HLA-DRB1	UQCRC1
YTHDC1	SH2D2A
LYZ	PPP1R12A
APOBEC3H	MIR4435-2HG
SDHAF3	CYB5B
NUDT8	OXCT1
SMARCD1	ITGB1BP1
CENPK	RABGGTB
CENPX	CD68
SURF6	HDAC2
SOS1	COX17
NOC3L	CAPN2
ITGB1	PSMA3
SMIM10L1	FECH
SNHG19	TPSG1
MYL4	GALNT5
TMOD3	FABP5
ASAP1	RNF181
ERFE	HLA-E
GLIPR2	SULT1A1
CEP350	TCIRG1
SURF2	SEPT10
CCDC28B	LIMS1
DDX46	LYPLA1
ADSS	HMBS
MRPS33	DPM2
EBNA1BP2	DSTN
TTC32	CD69
TPR	DAPK1
ATP13A3	PAIP2
COX6B1	SLC1A5
TNPO2	PPP4C
S100A8	CCND1
AEN	B3GNT2
FNIP2	SFXN1
WDR60	SLC6A19
MRPL14	PVT1
POLR3K	ARL6IP5
TYW3	C2orf74
PRDX2	OLA1
PUM3	PROK2
DESI2	DDAH2
ITPR2	SCD
HIPK1	YARS
G3BP2	LMAN2
SMIM1	C6orf223
CTBP1	BEX4
ATAD2	RPL5
GABPB1-AS1	ECM1
NFIA	MMADHC
NEURL1B	DOK2
SRPK1	SLC27A2
RBM33	YWHAQ
CDK5RAP2	ZCRB1
POP7	CDK1
CEBPD	HNRNPH3
DENR	ELMO1
MAGEF1	MICU2
LARP1	SDHC
HUWE1	CATSPER1
DNAJA4	ITGB3BP
AC090204.1	ACTR1B
CDC20	GSS

### Sheet: Stage C1
Upregulated	Downregulated
PLIN2	HLA-C
RPS19	FAM178B
APOE	RPL4
FTL	GYPA
BAX	CA2
MRPL27	RPS4Y1
S100A9	FECH
RPS14	EIF1AY
ADA	RPL5
NDUFA8	TIMM10
RPL8	HEBP1
S100A10	ALAS2
TFRC	PRDX2
PHLDA3	EPB42
SRRM2	AKR1C3
EIF2AK1	HSD17B12
CDKN1A	HMBS
BBC3	SAMM50
RPL11	LGALS3
LYZ	PSMD6
ATOX1	HEMGN
MRPL21	MGST3
DTYMK	AC084033.3
APOC1	IMPDH2
PGF	HADH
GPX4	MAP2K3
MGMT	G0S2
AKR1B1	GAD1
PDCD5	H1F0
NBL1	LPCAT3
LGALS1	TP53BP2
MRPL11	ATG3
SMC1A	TUBA1A
TMEM147	ARV1
CLC	DECR2
MRPS12	STK25
SNRNP25	HNRNPH3
TYW3	PLP2
MRPL14	RAP1A
BTG1	BLVRA
S100A8	ARL6IP6
ANK1	SCARB2
TXNDC17	NMU
TIMP1	OLA1
UBN1	MCM7
PARP1	PABPC4
SNCA	ATP1B3
CENPW	FOS
LPIN2	HBM
JPT1	DECR1
WDR77	CSNK2B
CFAP97	EBPL
DNMT1	CCNDBP1
MAP4K4	MINPP1
MPO	PMP22
RAP2B	ITGB3BP
JAK1	POMC
YTHDC1	ETFA
LARS	FTH1
FBXW5	YWHAQ
JARID2	NUCB1
NDUFB9	PCNA
MCFD2	GDI2
NDUFC2	TPRKB
ATAD5	DDX3Y
NOL8	MMADHC
NOP14	EWSR1
RABEP1	TPM1
RTF2	NIPSNAP2
GNA15	SLC25A37
LYSMD2	TSTD1
PRKX	HADHA
ACTN1	DNAJA4
RAB11FIP1	NOP58
BCAT1	SMS
ZCCHC17	RPN2
TMOD3	TCEA1
MRPS7	CMPK1
ZMAT3	YWHAH
VPS35	OAT
S1PR4	ACSS1
APP	CISD2
LAGE3	TECR
CEP350	CTSE
NMT1	PAIP2
TPX2	UBE2T
SUPT6H	EPSTI1
SMARCD1	HMCES
MYCBP2	VDAC2
RER1	SDCBP
TFDP2	SRP72
EIF2AK4	HIBADH
HBG1	SMC4
COMTD1	TSPAN17
GPBP1	ALDH3B1
TPR	CD164
MRPL55	AMMECR1
ZNRD1	HDAC2
SLC38A1	COPS6
OXLD1	C2orf74
NCBP3	MID1IP1
MAST4	PRDX3
SNF8	HNRNPA1P48
AKIRIN1	CCT8
COA4	MRPL39
MRPL18	DCTN3
HMGXB3	AKAP7
TCF25	SBDS
HLA-DRB1	EIF2D
METTL26	PYCR1
TMEM14B	SPCS2
TIMM17A	NDUFA2
KLF9	NECAP2
BAZ1B	RPIA
TPST2	ECI2
CBX6	GNB2
GATA1	SLC29A1
MIER1	UBA2
FAM118A	RAB27A
APOBEC3H	RHD
NFKBIA	VPS28
DDX46	PPP4C
CLINT1	MAT2B
TACC1	HSP90B1
HP1BP3	COL18A1
ZMAT2	TUBA4A
LYN	GPR146
ESCO2	CA3
AHCYL1	LGALS3BP
ELOA	PPP2R1A
VTI1B	SHARPIN
EMC6	FCGRT
DYNC1H1	SLBP
ZNF90	SHMT1
CENPF	PAK1IP1
PRRC2C	SDHB
TMEM160	ACTL6A
GMPR	STXBP2
BCL2L1	FHL2
SPAG9	TMEM256
RMI2	NIPSNAP3A
HNRNPD	ATRAID
COX6B1	C6orf48
PLPP4	GTSF1
GTSE1	NDUFS4
PCM1	PLGRKT
ATAD2	PROK2
SETX	H1FX
G3BP2	CD44
SAC3D1	VRK2
NBDY	MMAB
SCAF11	CD58
CISD3	HENMT1
FNIP2	B3GALNT1
SNAP47	VPS29
FKBP2	CDK1
TXNRD1	DPP7
HK1	TXNDC9
AL136454.1	AIMP1
NT5C	PCMT1
HDLBP	CHPT1
DENR	ABCB10
EI24	HSD17B8
PGD	NUDT21
PON2	FUT1
NINJ1	AK6
GLT8D1	RFESD
MLEC	KRT13
RANBP2	RHCE
SWI5	ALKBH5
CHD4	MICU2
SPEN	CNIH4
GLRX2	NFIA
LYRM4	MRFAP1
EXOSC4	ACSL5
TSTA3	HIKESHI
MCM3AP	PVT1
USP47	QPRT
CARNMT1	GART
MTOR	PPP2R5B
BTRC	SLC2A1
TMEM167A	TAMM41
CCND2	DUSP1
MACO1	LSM14A
THRB	VBP1
HLA-DPB1	TCP1
CTBP2	MARCH6
SRM	MDH1
TM7SF2	GNL2
OGFRL1	SMIM19
SSNA1	TMC6
DCUN1D1	AGFG2
ASPM	FUCA2
AURKA	CACYBP
CENPX	MRPS36
TNFRSF10B	MPST
IMP3	TMEM109
MRPL9	PDZK1IP1
POP7	MAGOH
ACADM	GUSB

### Sheet: Stage C2
Upregulated	Downregulated
PLIN2	RPL4
RPS19	FAM178B
TFRC	RPS4Y1
S100A9	EIF1AY
APOE	MGST3
GYPB	RPL5
EIF2AK1	ALAS2
LYZ	HEBP1
RPS14	HMBS
FTL	FECH
MIER1	HLA-C
SMC1A	GYPA
MGMT	PRDX2
PGD	TIMM10
DDX52	MAP2K3
LYSMD2	HEMGN
AKAP9	CA2
KLF9	MYL4
HNRNPD	TSPAN17
S100A10	HBM
JARID2	PDZK1IP1
TRIB3	YWHAQ
RAB11FIP1	PSMD6
JAK1	SAMM50
SRGN	NIPSNAP2
TXNRD1	ATG3
PCM1	GNB2
PGLS	H1F0
TCF25	G0S2
CLC	MPST
BBC3	RAP1A
SUPT6H	RHCE
CLCN3	UBE2T
PSMB4	AK6
PWP1	ECI2
SMARCA5	SHARPIN
BAX	ETFA
TXNDC17	SLBP
GTSE1	CA3
YTHDC1	AQP1
RTF2	EPB42
GNAI2	GPR146
TERF2IP	STK25
SMCHD1	ALAD
ATAD5	VBP1
APOC1	POMC
UBAC1	AKR1C3
CFAP97	RHD
ASPM	VPS29
PPID	MRPS36
TACC1	DPM2
LGALS1	ACSS1
XIAP	TPRKB
CARNMT1	DECR2
PUM1	SLC29A1
AKR1B1	HBA1
TMEM147	TP53BP2
TIMP1	RPIA
LARP1	BLVRA
ZNF326	PQLC1
ATAD2	E2F4
DCUN1D1	TMEM11
SNX6	CTSE
GGCT	NUDCD2
MRPL9	EWSR1
BAG5	CHPT1
PTTG1IP	MRPL34
BTG1	PABPC4
ACIN1	TCEA1
ANK1	TMEM109
SUZ12	BIRC5
RARS	CMPK1
PRPF4B	PCNP
LARS	ARV1
C12orf45	PRKAR2B
FAM118A	ARL6IP6
HDLBP	HSD17B8
IMP3	CTNNAL1
AL136454.1	MMADHC
CHD4	SNCA
BAZ1B	H1FX
UBTF	ACOT13
DDIT3	CAPZA1
MORC3	HMCES
TPX2	PAIP2
TRIM27	EIF2D
RNF24	LAGE3
CHD9	CMAS
ATRX	BOLA3
PBDC1	BNIP3
CDK5RAP2	DCTN3
PPP4R2	AKAP7
TMOD3	MCM7
KIF18A	SLC2A4RG
MITD1	VPS28
C9orf40	RNPS1
MLEC	HADH
ATF6	TPRA1
YME1L1	HSD17B12
CEP350	ALKBH7
BEX1	SMS
NFKBIA	DNAJA4
HSPH1	PCMT1
TOPORS	PPP4C
BCAT1	TUBA4A
PUM3	KXD1
PHLDA3	PRDX5
PARP14	FCGRT
DNAJA2
SMARCD1
PPP1R12A
KLF3
TIMELESS
CTR9
NCAPG
ATOX1
CITED2
SEPT11
ENDOD1
RPF1
KIF2C
GSS
FNIP2
HP1BP3
ZCCHC17
SREK1
GOLGA4
IER2
GLRX2
CASC3
SPTA1
SRM
TRPM7
HK1
PRPF40A
EIF2B1
COQ5
CNOT4
GNA15
GMFG
MAGEF1
SLC3A2
CWC25
RNF7
TOP2B
UFL1
KIAA0232
SGO2
NPM3
SQSTM1
BCAP29
LPIN2
CENPK
RAB6B
AQR
UFM1
PDCD5
C1orf35
MTREX
ADSS
DSTN
COX6B1
SRRM2
CCND2
MKLN1
GFOD1
EFR3A
FBXW5
RBMX2
RIF1
ARID4B
MRPL3
HAX1
GCLM
DENR
TMEM14B
OTUD6B-AS1
KRAS
NASP
UBAP2
ATP6V1D
TLE4
STX17
C21orf58
MGST2
GOPC
TMPO
DENND4A
BOD1L1
YWHAG
NSUN5
MRRF
ATP2B1
TOP2A
EIF4EBP1
AP3D1
PHF3
RPL11
MTX2
AQP3

### Sheet: Stage D
Upregulated	Downregulated
GYPB	PCNA
HBA1	ARL6IP6
S100A10	YWHAQ
CENPF	RHD
LYZ	RPL5
CLC	MAF1
GATA1	DPM2
MRPS33	HMBS
ANK1	MPST
BCL2L1	CA3
ARHGDIB	PAIP2
	SLC2A4RG
	RPL4
	POLR2I
	GNB2
	HLA-C
	PRDX2
	CCND3
	TSPAN17
	ETFA
	TPRKB
	MYL4
	SELENOK
	VBP1
	FAM210B
	RAP1A
	ALAS2
	SHARPIN
	UBE2T
	EIF1AY
	RPS4Y1
	CACYBP
	YARS
	RBM17
	BIRC5
	ITGB3BP
	H1F0
	RNPS1
	PRDX3
	PSMD6
	CA2
	PSMG2
	RNF5
	PSMD2
	TUBG1
	BOLA3
	SSRP1
	HEMGN
	HNRNPH3
	MINPP1
	VPS29
	VDAC2
	JPT1
	NDFIP1
	RPIA
	SLBP
	HERPUD1
	OAT
	CYB5R3
	TOR2A
	C9orf78
	SDCBP
	GYPA
	SDHB
	VPS28
	ARF4
	CENPU
	FTH1
	STUB1
	NDUFB6
	PDZK1IP1
	UQCC2
	NKAP
	C5orf30
	HMCES
	C1D
	AQP1
	SRP72
	DNAJA4
	RAB18
	ARV1
	MICU2
	DTYMK
	RSU1
	RAB8A
	MRPL18
	SS18L2

### Sheet: Stage E
Upregulated	Downregulated
HBA1	H1F0
HBB	KLF1
RUNDC3A	SMIM1
S100A8	ALAS2
LYZ	RPL4
	FTH1
	HMBS
	CA2
	LGALS3
	RHCE
	E2F4
	GMPR
	MRFAP1
	RPIA
	IK
	TCEA1
	CCNDBP1
	OPTN
	GCLM
	RPL5
	EPB42
	DCTN3
	FAM210B
	GUCD1
	RPL8
	EIF1AY
	HEMGN
	TUBG1
	RAP1A
	ALAD
	RFESD
	PSMD2
	PSMD6
	MGST3
	PCNP
	GNB2
	NAP1L4
	HEBP1
	ETFA
	RPS19
	CDKN2D
	HDGF
	GPR146
	PTTG1
	SMC4
	CYC1
	ATP1B3
	HADHA
	HBM
	PRDX5
	CENPF
	RHD
	CKS1B
	SSNA1
	SELENOK
	HLA-C
	BTG1
	VCP
	H1FX
	CMAS
	MAF1
	SDCBP
	ANP32E
	CCND3
	CITED2
	ANXA7
	RSU1
	ATG4D
	NFIA
	VBP1
	TAL1
	LSM14A
	CARHSP1
	POLR2I
	SYF2
	PITHD1
	MARK3
	RAD21
	STRAP
	VPS29
	PSMC3
	YWHAH
	POLR2K
	BIRC5
	YPEL4
	OAT
	MRPS36
	SNW1
	MINPP1
	BAZ1A
	DNAJA4
	UBE2T
	VPS28
	C9orf78
	MID1IP1
	CDK1
	TPX2
	SMC2
	PSMD7
	EPOR
	ARF4
	MPST
	SUGT1
	HDAC2
	GYPA
	MARCH6
	USP14
	RNPS1
	GDE1
	MAP2K3
	SLC22A4
	CSNK1A1
	TFDP2
	PCNA
	YWHAQ
	HK1
	BLVRA
	SPCS2
	BTG3
	MMADHC
	RNF5
	CYB5R3
	CD47
	PSMD14
	PNRC1
	RER1
	SUMO1
	TP53BP2
	NUTF2
	ISCA1
	CDC20
	MRPL47
	SLU7
	PDCD10
	AQP1
	SMC3
	AC100810.1
	HINT2
	PSAP
	COX17
	NDUFA2
	DLGAP5
	UBE2D2
	YPEL3
	TRA2B
	UBAC1
	UBE2C
	TCP1
	TSPAN17
	CA3
	SF3B2
	HNRNPH3
	GLIPR2
	C1D
	DNAJB2
	SQSTM1
	KLF3
	TSTA3
	ATG3
	C17orf99
	PCMT1
	CMPK1
	RAB7A
	MRPL22
	FRG1
	PSMC4
	COPE
	KIF22
	DCAF6
	TOP2A
	SBDS
	PRDX2
	EWSR1
	COX6B1
	PRDX3
	FTL
	CTNNAL1
	CENPU
	NUDT1
	SVBP
	NDUFB6
	UBE2B
	HIST3H2A
	PPM1G
	MRPL55
	ARL2BP
	MAT2B
	SLC2A1
	ELOVL1
	FUNDC2
	ROGDI
	CENPW
	TPRKB
	MRPL57
	TPM1
	CCNB1
	RPL11
	CD58
	SGO2
	NCOR1

### Sheet: Stage F
Upregulated	Downregulated
GYPB	ALAS2
HBA1	MAF1
LYZ	LGALS3
S100A9	MKRN1
	ISCA1
	KLF1
	EPB42
	RNF11
	EMC3
	DCAF12
	ARF4
	EIF1AY
	DMTN
	R3HDM4
	PDZK1IP1
	CCNDBP1
	CDKN2D
	MAP2K3
	GMPR
	SNCA
	PITHD1
	SMIM1
	DPM2
	GPR146
	RPIA
	SELENOK
	SDCBP
	PNRC1
	C9orf78
	FTH1
	OPTN
	RPL8
	NAP1L4
	FAM210B
	MRFAP1
	FDFT1
	GUCD1
	MARK3
	TCEA1
	YPEL3
	ANXA7
	CMAS
	KRT1
	TMCC2
	DCUN1D1
	HMBS
	MXI1
	SESN3
	PRDX5
	VPS28
	KLF3
	VTI1B
	IK
	MAT2B
	PDCD10
	STOM
	OAT
	NFE2
	GYPA
	PAIP2
	BTG1
	MARCH6
	RNF14
	C1D
	NDFIP1
	LINC00570
	PIP4K2A
	RPL5
	FECH
	RPL4
	RHD
	SQSTM1
	MYL4
	CA2
	TERF2IP
	HBM
	CRIPT
	CNPPD1
	NPRL3
	ATG3
	H1F0
	COX6B1
	BNIP3L
	PRDX2
	ETFA
	RAB2B
	RNF5
	MMADHC
	RNF182
	RALBP1
	RIOK3
	PCNP
	RHCE
	HAGH
