## Supplemental Table 4 for "The transcriptomic landscape of normal and ineffective erythropoiesis at single cell resolution"

### Sheet: Stage A
Upregulated	Downregulated
FTL	RPS14
SRGN	RPL5
CALM1	RPL35
HLA-C	SCD
PDIA6	RPS19
ARHGDIB	FTH1
FCER1A	VWA5A
ANXA2	SYF2
TUBA4A	APOC1
AKAP12	RPL11
CKAP4	CST7
CORO1A	RPL4
SPI1	APOE
ALOX5AP	KIT
HBB	AREG
GNAI2	CSNK1A1
HNRNPD	ATOX1
NCF4	RPL8
GMFG	RFESD
MYH9	LGALS3
NUDT1	UBE2D2
GPSM3	ZMAT2
CLC	UBE2B
GNB2	NDFIP1
PTPRC	TTC37
PPP4C	MPG
LGALS1	OSBPL6
JPT1	RPS4Y1
CYTIP	PHACTR4
ANP32E	NDUFA2
SRSF4	LARS
ANXA1	HSPA4
CSF2RB	DSTN
COPE	IDI1
RAD21	PTTG1IP
PTPN6	TCEAL9
CCL2	FDPS
HDC	CDKN1A
SMC3	OLA1
DUSP6	CCND2
MANF	PJA2
DTYMK	ATG12
SPATS2L	TFRC
PPP6R1	FAM210B
GNB1	SPAG9
BOD1L1	EPB41L4A-AS1
TP53RK	TPST2
SELENOW	ORAI3
SELENOK	CD46
CLU	OGFOD1
SURF4	PABPC4
TMED9	SIGLEC6
RBM25	MMAB
SF3B2	HIST3H2A
SMC2	PPEF1
CENPF	SFXN3
PRRC2C	ALKBH7
KIF5B	MXD4
PLP2	MARCH3
H2AFV	LARP1
FCGR2B	PAIP2
CD48	JUP
RPN2	MSMO1
FAM49B	FDFT1
PTBP3	MRPL45
ARID4B	SREBF2
ANP32A	OSBPL9
ITGB2	TUBA1A
CD84	FNIP2
CDK1	GALC
PRSS57	FRG1
DNMT1	MTIF3
PRDX3	SORT1
SLC45A3	CELA2A
CENPW	ELMO1
LST1	RGS2
FXYD5	TM7SF2
VSIR	RNF181
HSPA5	DOCK11
SNRNP25	IK
CCND3	BCAT1
MRPL16	HMGXB3
HCST	CD69
MMD	PNRC1
CNPY3	FAM213A
TOP2A	PABPC1
CAPZB	PDLIM4
ALYREF	P2RX1
PCNA	MYO1D
CMIP	ISG15
ASPM	C6orf62
RAB18	MAN2A1
LMAN2	C6orf48
SGO2	ZNF704
NAA38	GALNT5
RPN1	EIF3I
RAB27B	AKR1C1
TGFBR2	ABCA1
TXNDC17	SLC27A2
FKBP3	FOS
BCL7C	EPS8
CD38	TUBGCP2
HSP90B1	ELL2
VPS29	COPA
PNN	MRPL19
AKAP9	ATP6V1E1
CENPK	TMEM183A
PDCL3	AL136454.1
BCAP31	HSD17B12
MRPL18	SMIM19
ANXA7	OXCT1
TMEM123	ACBD6
CNTRL	CAPRIN1
CDC20	VMP1
RTF1	ARMCX3
UBE2N	CSNK1G3
RHOG	AQP3
PTTG1	XIAP
ACTN1	SPTB
IER3	SLC2A3
BAZ1A	HBA1
ARMH1	SINHCAF
ARHGAP30	IGF2BP2
UQCC2	RHOBTB3
ARL6IP6	PSTPIP2
MLEC	PFDN1
COMMD8	TTYH2
HSBP1	SNX2
ELP5	MRPL22
CHPT1	RAMP1
CXCL8	TPSG1
CEBPA	NUDT21
CENPU	ATP6V1D
TEX264	CST3
LYZ	TM9SF3
ATRAID	PNRC2
SFXN1	ANK1
PCMT1	CD109
KIF11	TMEM173
HSPH1	ATP1B4
PDCD10	EPHB6
CMTM6	CFAP97
NDUFB9	RTF2
TRAF3IP3	TAPBP
DCXR	YBEY
NT5E	CISD2
FYB1	CRIM1
SDCBP	RSL1D1
LAT2	RNF5
MYCBP2	RANBP2
TMPO	GCSAML
FUS	PIK3AP1
MYADM	EIF4EBP1
SLC18A2	ADSS
IL1B	MGST2
LCP1	OGA
PSMD1	CD44
BAZ1B	HIF1A
DNAJC21	ABHD17A
SSRP1	ANTXR2
GRAP2	KLF9
PSMB2	EPAS1
SMIM37	SLC20A1
RUNX1	BTG1
CDC42EP3	C3AR1
ACTL6A	JOSD1
CTSW	YAF2
GTSE1	AC084809.2
DGUOK	STRBP
UFD1	TIMM44
GLO1	DYNC1I2
CCM2	DCTN4
POLR2K	RDH10
GALNT1	DMXL1
CTDSP2	CRIPT
DEF6	SOCS2
NDC80	TMEM256
PRDX2	KIAA0232
RIF1	NMT1
UBE2T	LY96
HYAL3	ACADM
IL17RA	RAB11FIP1
AP1S2	CMTM8
TMEM216	CCL3L1
DDX39A	RBPJ
CD47	NEU1
ADAM8	ARL14EP
MCM7	WASHC3
NFATC3	KLHL9
RASSF2	TCEA1
HNRNPH1	SLC25A1
RAB37	OXLD1
CCDC28B	SEPT10
HNRNPH3	CA2
KCNE3	HARS
PRPF40A	ENPP5
GPX4	LYSMD3
SRP54	MPV17
TM2D2	NFU1
ATAD2	RB1CC1

### Sheet: Stage B
Upregulated	Downregulated
BAX	RPS14
PPP1R14A	RPL5
RAP2B	CD52
CTSW	VWA5A
PRDX3	CA2
ALYREF	RPL35
GNB2	TPST2
FTL	SCD
RFK	HPGDS
TP53RK	OSBPL6
LYAR	ANXA1
MAP4K4	AKR1C1
MRPL27	ATOX1
BAZ1A	FTH1
UBAC1	GCSAML
MRPL18	APOC1
COA4	PJA2
SOS1	RPL4
STOM	CSNK1A1
SPTA1	KIT
HNRNPD	CST7
SRM	CRYBA4
UBE2V2	EPB41L4A-AS1
TCP1	CAPG
ZFPM1	RFESD
RIF1	LARS
SELENOW	GALNT5
C9orf78	TUBA1A
RHOG	ACSL4
PRSS57	UBE2B
DKC1	NUDT21
PDZD8	LARP1
EI24	SYF2
HLA-DRB1	KIF21A
SNCA	ID2
EPOR	IK
SRSF4	FDPS
EBPL	PAIP2
ARHGDIB	OGFOD1
GPSM3	CD69
UBE2N	ELMO1
ARF4	MRPL22
PCNP	PMP22
ANP32A	IGFBP2
BEX1	NDUFA2
PRKAR2B	HSPA4
SMC2	ELL2
NUDT1	LCP1
LAGE3	NDFIP1
SMC3	HSD17B12
JPT1	ZMAT2
PAK1IP1	RCSD1
KLF1	TTC37
LSM1	FABP5
TTC32	RAB31
SLBP	SRGN
STRAP	SLC44A1
CENPU	JUP
TRMT10C	MARCH3
SS18L2	SLC2A3
PRDX4	LMNB1
DMTN	MPG
AES	TSTD1
PRPF40A	HLTF
THOC2	ATG12
RNPS1	SPTB
HDAC2	RNF130
SMIM37	TPSG1
HBB	SLCO2B1
NOC3L	RBM22
PHLDA3	CRIM1
TACC1	ABRACL
MRPL3	PSAT1
PSMG1	PFDN1
TP53BP2	PABPC1
FAM49B	OXCT1
UQCC2	BCAR1
CACYBP	AXL
TMEM123	CD55
NUP210	UBE2D2
CCDC85B	DOCK8
PICALM	OLA1
EIF3B	FDFT1
PPIF	SH2D2A
DGUOK	CMTM8
GYPB	KRT19
IL1B	DECR1
USP14	ISG15
PQLC1	FRG1
EBNA1BP2	SFXN1
MAGOH	TECR
HDGF	TRBC2
MRPL14	TEAD1
PAPOLA	ZNF704
PRRC2C	DCUN1D1
BOLA3	BCAT1
IGFBP4	PDLIM4
BCAP31	RNF181
MRPL57	CD44
PUM3	OGA
DNAJA4	CELA2B
AMMECR1	RASA1
PDCD10	TMEM173
RSAD2	DNAJC1
AK6	IRAK3
NUDCD2	RPS4Y1
ZMAT5	SLF1
DTYMK	MYO1D
COL18A1	NMT1
SSNA1	HMGXB3
RBM25	RERE
PSAP	ALKBH7
NPM3	DCTN4
FUS	ABCA1
PSMA3	EPS8
PTPRC	CPED1
UBA2	ABLIM1
CTSC	PNRC1
ELOVL1	PIK3AP1
HNRNPH1	AVPI1
RBM17	OGDH
GPX4	ISYNA1
HSD17B11	ARMCX3
ABCB10	SFXN3
ASAP1	MAN2A1
TPR	IMPDH2
PSMC3	PTPN7
HSPH1	SYTL4
TPRKB	RPS19
PITHD1	FUCA2
SMIM15	AGAP1
DCUN1D5	MACO1
POLR2F	TNS3
UCHL5	NEU1
MRPL13	CD2BP2
ARHGAP22	SLC35A4
POLR3K	IER3
RPN1	CALB2
PTBP3	SPART
CHPT1	C5orf24
NOP56	QPRT
COA1	SNX2
EIF2AK4	RDH10
CMAS	DOCK11
SSRP1	RHBDD2
INTS10	DMXL1
ZNF22	LINC00467
POP7	HAX1
CHID1	ATP1B4
MYCBP2	SMIM1
NDUFAF4	RPL11
POLR2H	NOA1
EMC6	FLNB
SCO1	NTRK1
H2AFV	GALC
GLT8D1	SLC7A11
CCDC28B	C19orf48
DDX39A	AKR1B1
HIKESHI	STRN
APBB1IP	FNBP1L
RHOH	ARHGAP6
NUTF2	MIPEP
STARD7	PTPN6
GYPA	SPCS2
RTF1	HARS
TOMM40	SLC27A2
ABHD2	UBXN10
VBP1	SPAG9
MEX3B	ACADM
FCGRT	SND1
CCND3	HSPB1
EIF2B1	CCNH
NASP	NCKAP1
DCAF6	NUDT12
EMC3	NEK7
IGLL1	P2RX1
MRPL47	ADRA1D
TRA2B	HPCAL1
HSD17B10	MYO1C
BAG2	SEPT10
ZNF326	MRPL45
VPS26A	HIST2H2AC
PARP1	SLC25A13
ADA	OSGEP
CTTNBP2	TIMP1
SDHAF3	B4GALT5
TMEM109	ST3GAL1
RAB6B	NR4A2
APH1A	TM7SF2
ZMAT3	SEC22B
PDIA6	ANXA11
ATRAID	KIF3A
SNRNP70	AREG
PNN	PPEF1
MRFAP1	MGAT4B
CITED2	PLXND1
UBN1	CETN3
ELP5	RYR3
RNF126	SAR1B
UBTF	LYSMD3

### Sheet: Stage C1
Upregulated	Downregulated
BAX	RPS14
MRPL27	RPL4
APOE	RPL5
LGALS3	PSAT1
PLIN2	CA2
FTL	EPB41L4A-AS1
TIMP1	EIF4EBP1
CDKN1A	IMPDH2
RAP2B	LARS
MAP4K4	RPL35
PHLDA3	LARP1
JPT1	TUBA1A
SELENOW	OLA1
BOLA3	RPL11
PPP1R14A	FAM178B
UBE2V2	PABPC1
UQCC2	NDUFA2
PRKAR2B	UBE2D2
MRPL13	RPS4Y1
COA4	SYF2
RHCE	CSNK1A1
ZMAT3	IK
GLT8D1	KIF21A
MRPL18	C19orf48
RFK	NUDT21
ARF4	OAT
SRSF4	SCD
UBAC1	UBE2B
PGF	PJA2
MRPL57	BCAT1
TP53BP2	PHGDH
BEX1	MRPL22
SMIM37	YARS
HSPH1	NDFIP1
DGUOK	ATOX1
SPTA1	HAX1
C4orf3	PYCR1
FAM96B	TTC37
APOBEC3H	PAIP2
TCP1	COMTD1
DCAF6	ELL2
EI24	G0S2
PRDX3	MND1
SNCA	RBM22
USP14	TPST2
NUDT1	SLC1A5
COPE	NOA1
EMC6	GALNT5
CHID1	AKR1C1
BBC3	LMNB1
POLR2H	SRD5A3
C9orf78	LONP1
COX6B1	SLC35A4
THOC2	ATF5
ASAP1	NBL1
AC004687.1	PLPP4
PCNP	ID2
SAT1	LCP1
RPS19	TRIM28
PDZD8	MCM7
CHCHD1	AKR1C3
PRDX4	SLC43A1
PICALM	C5orf24
ADA	TRIB3
LAGE3	ALKBH7
PAPOLA	AKR1B1
GMPR	SNX2
UBE2N	CD52
EMC3	PFDN1
LSM1	CTNNAL1
ALAS2	DCTN4
S100A10	RFESD
ANP32A	ALAD
BAZ1A	MRPL45
HBA1	ELMO1
RIF1	OXCT1
HSD17B10	VWA5A
PPID	MAN2A1
KLF1	ISOC1
KIF5B	CCND2
RAB2A	UGCG
UBXN4	HLTF
ELOVL1	MCUB
MINPP1	OSGEP
SSNA1	TIMM44
PSMC3	TOP1MT
PSMB2	SRFBP1
TP53RK	RHOBTB3
MORF4L2	SLC3A2
STRAP	MIPEP
DNAJA4	ATG12
PDCD10	CCNH
POLR2I	ARV1
HNRNPD	MARCH3
ATP6V1E1	HSPA4
POLR2F	IARS
PSMD7	SMIM19
CTSW	CTH
CCND3	STK25
GNA15	OGFOD1
RAB10	RBCK1
STOM	BTG1
RBM25	LINC01133
BCAP31	PMP22
TXNDC17	POC1A
HBG1	PNISR
MRPS12	HARS
PSTPIP2	SLC7A1
SS18L2	NOP58
ANXA2	ZNRD1
DNAJC21	SLC7A11
SOS1	PLXND1
GNB2	IGF2BP2
PTPRC	C6orf48
PAK1IP1	MTA1
TMEM14B	RAB27A
PDIA6	NONO
ETFA	PCYT2
TIMP3	OSBPL6
DCUN1D5	CNOT8
CFAP97	MARS
AGPAT1	SEC63
HAGH	AGAP1
HDGF	STARD3
NDUFA8	MACO1
TUBG1	TPSG1
CMAS	VPS51
CAPZA1	NOC2L
PSMD2	RPL8
ZC3H15	ITGB3BP
NCOR1	DNAJC1
RSRC1	KLF9
SF3B3	TMEM173
VBP1	DMXL1
PSMD6	VDAC2
MLF2	HERPUD1
PSMD1	INSR
PSAP	ZMAT2
AMMECR1	SAR1B
RNPS1	MRPL10
MRPL34	KANK2
MRPL14	GTSF1
ANP32E	POLA1
TRIM38	ATP2B1
ISCA2	SLF1
PARP1	PPP1R7
FCGRT	ECSIT
PRPF40A	CHAC1
PTBP3	FDPS
HK1	C12orf10
PSMA3	CD2BP2
POLR2K	KCNH2
DUSP1	SHMT1
GPX4	HMGXB3
PSME2	TEDC2
SMC2	RMDN1
TP53INP1	KEAP1
RBM17	IPO5
ACOT13	NCAPH2
TTC32	AC130456.3
NUTF2	HNRNPA1P48
BCL7C	PAICS
MAST4	NDUFV1
DTYMK	ANXA11
PLEKHF2	RPL15
GABPB1-AS1	GRAP2
IGFBP4	FTH1
SRM	COQ4
NDUFC2	MXI1
PPP1R12A	TCF4
RHOG	SND1
HCCS	CRTAP
SUMO1	DDX46
MID1IP1	CORO1C
ALYREF	MPST
ITGB1	MIR4435-2HG
PSMD14	ZNF524
NDUFB10	HEBP1
PLXNB2	HDLBP
AHCYL1	SPCS2
BAG2	SEC24C
SNRNP70	EHMT2
METTL26	GAS2L1
UBN1	GXYLT1
TNFRSF10B	MDM4
H2AFJ	TCEA1
MRPL3	NCBP3
AC100810.1	FRG1
ZNF385A	NUDT3
THRB	DHRS7
HSD17B11	BARD1
SAT2	TRAPPC6A
NOC3L	ASPM
PEX2	NUP153
TPRKB	FAM83A
COPRS	C12orf45
CCT8	CSNK1G3
TRMT10C	HINT2
SQSTM1	TSPAN17
ZNF326	HLA-DPB1

### Sheet: Stage C2
Upregulated	Downregulated
HNRNPD	RPS14
BAX	RPL5
SELENOW	RPL11
RHCE	RPL4
UQCC2	RPS4Y1
APOE	FAM178B
CCND3	RPL8
SELENOF	IK
MRPL27	ITGB3BP
HK1	PSAT1
SMC2	TUBA1A
MAP4K4	RPL35
SRRT	IMPDH2
BOLA3	AC084033.3
CCT8	G0S2
PICALM	NDUFA2
STOM	MRPL22
POP4	MGAT4B
UBAC1	ALAD
TMEM147	CSNK1A1
MRPL18	AKR1C3
PRRC2C	CALM1
MRPL34	NOA1
ELOVL1	SMC4
TIMP1	PLPP4
TERF2IP	NUDT21
BEX1	PABPC1
RAB10	MCM7
TIMM10	HEBP1
COA4	MRPL45
FECH	LARP1
HSPH1	NDFIP1
PLIN2	EIF1AY
SRSF4	HARS
STRAP	FDPS
BCAP31	PHGDH
SRGN	SNX2
PRDX4	HINT2
KIF5B	CA2
S100A10	EPB41L4A-AS1
PSMA3	LINC01133
TPRKB	UBE2D2
CDKN1A	KRAS
RBM25	RFESD
UBE4A	SNX4
PSME2	SNAPC1
JPT1	HLTF
EI24	MND1
CENPW	CTBP2
TMEM14B	ALKBH7
BRD4	CAAP1
RAP2B	BTG1
DTYMK	SAR1B
	LMNB1
	PPP1R7
	RTCA
	VPS28
	UBE2B
	PAIP2
	HERPUD1
	MRPL37
	PNISR
	UGCG
	RFXANK
	PRDX3
	MED28
	CTH
	EIF4EBP1
	GPR155
	YWHAH
	TMEM245
	MPG
	NUDT8
	STK25
	CETN3
	ANXA7
	EPB42
	LMNA
	ATF6B
	UQCRC1
	CCNH
	BARD1
	PDZK1IP1
	AKR1B1
	AFTPH
	MAN2A1
	OLA1
	TRIM28
	MPST
	TSPAN17
	GSTZ1
	MRPL40
	JAK1
	MXD4
	ST6GALNAC1
	ABCB7
	CDK4
	PNN
	SLC43A1
	CRYL1
	SYF2
	SCYL2
	AKAP7
	KLF10
	ATP2B4
	LRR1
	TBL1XR1
	RBMX2

### Sheet: Stage D
Upregulated	Downregulated
UBAC1	MPST
PSMD14	EIF1AY
MRPL11	PDZK1IP1
PARP1	SLC2A4RG
ATP6V1E1	RPL4
HMBS	CTNNAL1
PSME2	H1F0
CA2	RPS14
FKBP3	AC084033.3
TSTA3	PTRHD1
SELENOW	HBB
SLC7A5	SQSTM1
MRPL14	SAP30
JPT1	MGAT4B
BOLA3	CTSE
ANP32A	MYL4
LAGE3	RHD
ERFE	LIMS1
SRSF4	POLR2F
SMIM1	FBXW5
NOP56	MARCH5
PSMB2	SPSB3
SFT2D1	PNISR
HBG1	MAF1
ESCO2	EIF4EBP1
FAM210B	STT3B
POLD2	RPL5
UCHL5
EMC6

### Sheet: Stage E
Upregulated	Downregulated
ISG15	PDZK1IP1
RSAD2	CTSE
EPSTI1	RHD
YPEL4	ALAD
TPM1	SMC3
TSTA3	VPS28
ARRDC2	LGALS3
HK1	SSRP1
SERPINI1	PSMD6
HEXIM1	RTF1
RB1CC1	RPL35
CLCN3	CCNDBP1
	SHARPIN
	POLR2I
	AQP3
	MACO1
	SLC2A4RG
	RBM25
	MARK3

### Sheet: Stage F
Upregulated	Downregulated
FTL	MKRN1
	LGALS3
	HBB
	HEMGN
	PITHD1
	FECH
	SNCA
	DCAF12
