## Supplemental Table 5 for "The transcriptomic landscape of normal and ineffective erythropoiesis at single cell resolution"

### Sheet: Stage A
Upregulated	Downregulated
FTL	RPS14
SRGN	RPL5
FCER1A	RPL35
PDIA6	SCD
ANXA2	FTH1
NCF4	RPS19
TUBA4A	RPL11
CALM1	SYF2
HLA-C	APOC1
HNRNPD	VWA5A
ARHGDIB	AREG
SPI1	CST7
NUDT1	RPL4
CKAP4	APOE
AKAP12	KIT
MYH9	CSNK1A1
ALOX5AP	ZMAT2
HBB	UBE2D2
GNAI2	ATOX1
LGALS1	RPL8
CORO1A	RFESD
ANP32E	LGALS3
COPE	UBE2B
RAD21	TTC37
CCL2	LARS
BOD1L1	OLA1
GMFG	NDFIP1
CLC	PABPC4
ANXA1	OSBPL6
GPSM3	HSPA4
PPP4C	MPG
PRDX3	TPST2
GNB2	RPS4Y1
SRSF4	PHACTR4
JPT1	NDUFA2
PRRC2C	CDKN1A
CSF2RB	IDI1
TMED9	DSTN
DTYMK	PTTG1IP
SELENOW	FDPS
DNMT1	CCND2
SF3B2	LARP1
SPATS2L	MARCH3
CYTIP	CD69
GNB1	FAM210B
PTPN6	PAIP2
FXYD5	EPB41L4A-AS1
PTPRC	SREBF2
HDC	PJA2
MANF	ATG12
DUSP6	TFRC
PCNA	FNIP2
RPN2	JUP
RBM25	SORT1
MMD	SPAG9
SELENOK	PPEF1
CLU	ORAI3
SMC2	OSBPL9
CXCL8	ABCA1
SMC3	MXD4
BCL7C	BTG1
CENPF	C6orf62
MRPL18	PABPC1
PLP2	SIGLEC6
ALYREF	C6orf48
ITGB2	TM7SF2
SURF4	PDLIM4
CNPY3	MYO1D
CENPK	TCEAL9
CENPW	SFXN3
FCGR2B	RAMP1
BCAP31	PFDN1
H2AFV	MAN2A1
CCND3	BCAT1
KIF5B	FRG1
CAPZB	CD46
VSIR	MRPL22
BAZ1A	MSMO1
CMIP	EIF3I
ARID4B	MRPL45
SGO2	HIST3H2A
TMEM123	FDFT1
HSPA5	ELL2
FAM49B	DOCK11
CDK1	MACO1
PDCL3	OGFOD1
TP53RK	CD109
CD48	MMAB
CMTM6	RGS2
HCST	AKR1C1
CDC20	GALNT5
ANP32A	P2RX1
IER3	ZNF704
TXNDC17	PIK3AP1
SLC45A3	DYNC1I2
ASPM	ELMO1
UBXN4	ISG15
CD38	TM9SF3
NAA38	CD44
ARMH1	GALC
ARHGAP30	ACBD6
DCXR	SLC27A2
ANXA7	GCSAML
PNN	SLC2A3
ARL6IP6	HSD17B12
CENPU	ADSS
LMAN2	SNX2
TOP2A	FAM213A
PTTG1	CAPRIN1
ACTN1	HIF1A
FYB1	TUBA1A
RHOG	JOSD1
RPN1	BLVRA
SLC18A2	TMEM173
PTBP3	AL136454.1
MRPL16	LY96
HSP90B1	CST3
PRSS57	FOS
AKAP9	PCYT2
FKBP3	MRPL19
CD84	IK
RAB27B	RHOBTB3
LAT2	LYSMD3
NFATC3	EPHB6
DERA	COPA
UFD1	NFU1
TMEM167A	HMGXB3
SSRP1	TUBGCP2
CHPT1	TTYH2
KIF11	MTIF3
UBE2T	UFM1
CNTRL	CELA2A
MLEC	VMP1
CCDC28B	TYMP
UBE2N	SPTB
POLR2K	SEPT10
ATRAID	PNRC2
CEBPA	EPS8
HSBP1	TPSG1
THOC2	XIAP
RAB18	ASAH1
PSMB2	C2orf49
S100A10	CSNK1G3
ATP10D	C3AR1
PPP6R1	ENPP5
VPS29	LYST
TEX264	ALKBH7
ACTL6A	CRIM1
TM2D2	CCL3L1
UQCC2	SOWAHC
LYZ	VPS28
GRAP2	YBEY
SNRNP25	TMEM183A
TIMP1	NUDT21
SMIM37	EIF4EBP1
CTSW	SLC35A4
SRP54	ADGRE2
TMPO	RTF2
BAZ1B	RAPGEF2
GPBP1	RNF5
COMMD8	ATP1B4
NASP	DMXL1
SDCBP	SQSTM1
CD47	KLF9
TRAF3IP3	PSTPIP2
TGFBR2	OXCT1
ATAD2	NOA1
ARF4	RNF181
FUS	AC147651.4
DNAJC21	ABHD17A
TRNAU1AP	EPAS1
TIMP3	ACADM
MYCBP2	AC084809.2
GLO1	TMEM256
RASSF2	IGF2BP2
IL1B	SLCO2B1
NDC80	ARMCX3
ELP5	SINHCAF
BRI3BP	KIAA0232
NT5E	HBA1
PCMT1	ATP6V1E1
GPX4	SMIM19
TRAPPC1	GATA1
RTF1	WASHC3
PRR13	SND1
GALNT1	LENG8
NINJ1	ANTXR2
NDUFB9	UBE2G2
GUSB	CCDC69
DEF6	TCEA1
TMEM216	PNRC1
SAC3D1	RASA1
GCLM	SLC20A1
TMED10	TAPBP
CTDSP2	RPL15
DOK2	CA2
PSMD14	YAF2
CCAR1	RBPJ
C9orf40	STRBP
MCM7	MPV17

### Sheet: Stage B
Upregulated	Downregulated
BAX	RPS14
PPP1R14A	RPL5
CTSW	CA2
RAP2B	TPST2
MAP4K4	CD52
SOS1	VWA5A
PRDX3	SCD
RFK	HPGDS
GNB2	RPL35
ALYREF	ATOX1
TP53RK	OSBPL6
STOM	ANXA1
UBAC1	AKR1C1
MRPL27	APOC1
BAZ1A	CSNK1A1
COA4	RPL4
SPTA1	GCSAML
RIF1	FTH1
PRSS57	PJA2
ZFPM1	RFESD
LYAR	CRYBA4
FTL	UBE2B
UBE2V2	LARS
MRPL18	LARP1
C9orf78	EPB41L4A-AS1
PDZD8	MRPL22
RHOG	GALNT5
HLA-DRB1	KIT
SRM	IK
SELENOW	CST7
HNRNPD	FDPS
ARHGDIB	KIF21A
GPSM3	NUDT21
PRKAR2B	PAIP2
TCP1	CAPG
DKC1	ACSL4
DMTN	ID2
SRSF4	TUBA1A
SNCA	NDFIP1
BEX1	HSPA4
EBPL	NDUFA2
EPOR	SYF2
ARF4	OGFOD1
EI24	ZMAT2
TTC32	CD69
SMC3	ELMO1
PCNP	IGFBP2
THOC2	ELL2
PHLDA3	PMP22
TACC1	HSD17B12
LSM1	LMNB1
SMC2	UBE2D2
NUDT1	TTC37
SMIM37	ATG12
ANP32A	MARCH3
IL1B	RCSD1
UBE2N	MPG
LAGE3	LCP1
PAK1IP1	JUP
KLF1	RAB31
CENPU	HLTF
AES	SLC44A1
PICALM	RBM22
TMEM123	PFDN1
CCDC85B	FABP5
NOC3L	SLC2A3
PRDX4	SPTB
HDAC2	PABPC1
PPIF	SRGN
GYPB	TPSG1
RSAD2	CRIM1
SLBP	SLCO2B1
RNPS1	OXCT1
ZMAT5	PSAT1
SS18L2	BCAR1
USP14	TSTD1
MRPL3	KRT19
TP53BP2	RNF130
FAM49B	AXL
NUP210	ABRACL
TRMT10C	CMTM8
UQCC2	ISG15
GPX4	TEAD1
DGUOK	SFXN1
PTBP3	CD55
IGFBP4	FRG1
PUM3	TRBC2
STRAP	DOCK8
PRPF40A	HMGXB3
JPT1	FDFT1
PSAP	SH2D2A
PDCD10	OLA1
EIF3B	TMEM173
HDGF	SNX2
HBB	RPL11
PQLC1	PDLIM4
PTPRC	BCAT1
COL18A1	CD44
HSD17B11	ALKBH7
ELOVL1	RASA1
PAPOLA	DECR1
NUDCD2	IMPDH2
PSMG1	ZNF704
CMAS	SLF1
ASAP1	RNF181
UBA2	DCUN1D1
SMIM15	EPS8
PRRC2C	OGA
AMMECR1	RPS4Y1
AK6	CELA2B
EIF2AK4	ABCA1
ARHGAP22	MAN2A1
PITHD1	MYO1D
SSNA1	NMT1
ABCB10	ISYNA1
RBM25	SLC35A4
RBM17	DCTN4
TPR	TECR
MYCBP2	CPED1
DNAJA4	DNAJC1
MEX3B	AVPI1
BCAP31	HAX1
MRPL57	PTPN7
CACYBP	ABLIM1
RHOH	CCNH
ABHD2	C5orf24
APBB1IP	CD2BP2
MAGOH	IRAK3
NPM3	PIK3AP1
CHID1	OGDH
CTSC	RERE
EBNA1BP2	HARS
H2AFV	ARMCX3
GLT8D1	SFXN3
STARD7	FUCA2
DTYMK	PNRC1
PSMC3	SAR1B
ITPR2	AGAP1
ZNF22	SMIM1
RPN1	TNS3
ZNF326	QPRT
RTF1	NEU1
CCDC28B	IER3
HNRNPH1	SYTL4
MRPL14	NOA1
ZMAT3	C19orf48
FUS	CALB2
CTTNBP2	UQCRC1
CCND3	ATP1B4
NUTF2	LINC00467
UCHL5	MACO1
BOLA3	FLNB
RAB6B	RDH10
INTS10	DMXL1
EMC3	RHBDD2
FCGRT	HSPB1
DCUN1D5	NUDT12
ADA	SPCS2
POLR2F	AKR1B1
CD38	MIPEP
HSPH1	ARHGAP6
PSMA3	SLC7A11
IGLL1	UBXN10
VPS26A	SLC25A13
MRFAP1	SRFBP1
WAS	NTRK1
RNF24	GALC
ATRAID	MYO1C
EMC6	SPART
DCAF6	DOCK11
DLC1	MRPL45
COA1	NCKAP1
POLR3K	TRIM28
MRPL13	STRN
GYPA	OSGEP
SCO1	KIF3A
POP7	NEK7
NOL4L	SRD5A3
PARP1	OAT
EIF2B1	CETN3
CHPT1	SLC27A2
APH1A	FNBP1L
UBTF	ADRA1D
NCOR1	RPS19
GNB1	PPP1R7
CCM2	PTPN6
TPRKB	RHOBTB3
ANP32E	SEPT10
NAA38	AKR1C3
PSTPIP2	SPAG9
PLIN2	SEC22B
BAG2	NBL1
TOMM40	SND1
DPPA4	FKBP2
TMEM109	ACADM
POLR2H	MDH1
VBP1	B4GALT5
RSRC1	AREG
CENPK	PPEF1
HIKESHI	MGAT4B

### Sheet: Stage C1
Upregulated	Downregulated
BAX	RPS14
APOE	CA2
MRPL27	RPL4
PLIN2	PSAT1
LGALS3	RPL5
TIMP1	EIF4EBP1
FTL	LARS
RAP2B	EPB41L4A-AS1
CDKN1A	IMPDH2
MAP4K4	RPL35
PHLDA3	NDUFA2
PRKAR2B	UBE2D2
ZMAT3	LARP1
PPP1R14A	RPL11
GLT8D1	IK
SELENOW	MRPL22
RHCE	CSNK1A1
ARF4	KIF21A
SRSF4	PABPC1
PGF	OAT
UBAC1	UBE2B
SPTA1	TUBA1A
RPS19	C19orf48
UBE2V2	ATOX1
RFK	OLA1
MRPL13	NDFIP1
JPT1	FAM178B
DGUOK	RPS4Y1
BOLA3	BCAT1
SMIM37	COMTD1
MRPL57	HAX1
TP53BP2	SCD
UQCC2	PAIP2
MRPL18	NUDT21
APOBEC3H	PJA2
BBC3	SYF2
COA4	TTC37
THOC2	SNX2
MINPP1	PHGDH
DCAF6	YARS
BEX1	LMNB1
COPE	RFESD
RIF1	ELL2
CHID1	PYCR1
PDZD8	NBL1
USP14	SLC35A4
GMPR	ALAD
PICALM	NOA1
ADA	MND1
SAT1	RBM22
RAB10	TRIM28
EI24	MCM7
FAM96B	SRD5A3
PRDX3	SLC43A1
AC004687.1	LONP1
C9orf78	AKR1C3
EMC3	G0S2
C4orf3	PFDN1
EMC6	TPST2
KIF5B	AKR1C1
CTSW	HSPA4
PCNP	ATG12
ASAP1	AKR1B1
SOS1	GALNT5
SNCA	SRFBP1
TCP1	CCNH
ALAS2	ATF5
S100A10	PLPP4
KLF1	C5orf24
BAZ1A	SAR1B
HSPH1	MAN2A1
GNA15	ISOC1
UBXN4	CTNNAL1
LAGE3	LCP1
PAPOLA	SLC1A5
NUDT1	TRIB3
PSTPIP2	MRPL45
POLR2H	ALKBH7
FCGRT	MCUB
RAB2A	FDPS
ATP6V1E1	HARS
ETFA	TIMM44
UBE2N	CD52
CAPZA1	TOP1MT
LSM1	HLTF
STOM	ZMAT2
MORF4L2	RPL8
CMAS	DDX46
RBM25	SLC3A2
TP53RK	MARCH3
PSAP	IARS
CHCHD1	ID2
PTBP3	OSGEP
ELOVL1	VWA5A
PTPRC	ELMO1
HBA1	OXCT1
AGPAT1	LINC01133
PPID	DCTN4
COX6B1	UGCG
PRDX4	NDUFV1
ANXA2	NOC2L
PDCD10	RHOBTB3
DNAJC21	MARS
PSMC3	RBCK1
SSNA1	ARV1
PSMD7	STK25
GPX4	MIPEP
ATRAID	ITGB3BP
TMEM14B	POC1A
MLF2	CTH
ANP32A	BTG1
HAGH	VPS51
CFAP97	CNOT8
PPP1R12A	CCND2
DNAJA4	ECSIT
TTC32	SLC7A1
AMMECR1	ZNRD1
HSD17B10	CD2BP2
CCND3	SLF1
TP53INP1	PCYT2
SS18L2	SLC7A11
HBG1	PNISR
MRPL34	HERPUD1
RHOG	PPP1R7
PARP1	OGFOD1
SF3B3	HMGXB3
ITGB1	KLF9
ISCA2	IGF2BP2
PAK1IP1	DNAJC1
PEX2	OSBPL6
PSMD14	SMIM19
MAST4	GAS2L1
TXNDC17	STARD3
CMIP	PAICS
BCAP31	MXI1
POLR2F	TCF4
NCOR1	SEC63
TRIM38	TMEM173
RNPS1	NCAPH2
PSMD1	GTSF1
RSRC1	ATP2B1
DUSP1	TPSG1
PDIA6	RAB27A
ACOT13	MTA1
GNB2	MRPL10
FYTTD1	AGAP1
POLR2I	DMXL1
PLXNB2	PRDX2
RBM17	PLXND1
PLEKHF2	TEDC2
TIMP3	GOT2
ANP32E	ASPM
HDGF	SUCLG1
PRPF40A	NOP58
PRKX	KANK2
HSD17B11	PMP22
BCL7C	INSR
MRPS12	NCBP3
HNRNPD	C12orf10
SUMO1	GSTK1
AHCYL1	VDAC2
RNASE1	CENPX
TNFRSF10B	HDLBP
PSMD2	FRG1
NFE2	POLA1
NEURL1B	SND1
VBP1	RMDN1
SQSTM1	SPCS2
NDUFA8	CHAC1
CTSH	TRNAU1AP
ZNF385A	C6orf48
TOP2B	RPL15
SLC12A6	R3HCC1
HK1	C12orf45
CBFA2T3	IPO5
IGFBP4	HEBP1
PSME2	TEAD1
PSMD6	NONO
SCAF11	RMI2
UBN1	NUDT3
NOC3L	ANXA11
GALNT1	MACO1
TFDP2	KEAP1
FHL2	MPG
MID1IP1	PSIP1
H1FX	GRAP2
CYSRT1	PDZD11
ZFPM1	GALNT10
PIP4P2	MDH1
STRAP	SMC4
PSMB2	RSL1D1
ANXA7	FAM83A
RAB7A	MPST
SHISA5	CETN3
GABPB1-AS1	AC130456.3
ZNF326	HEMGN
SAT2	PCF11
CD58	SLC16A1
ACTN1	BARD1
MAP2K3	ZNF524

### Sheet: Stage C2
Upregulated	Downregulated
CCND3	RPS14
BAX	RPL11
PLIN2	RPL8
APOE	RPL5
TIMP1	ALAD
MRPL34	CSNK1A1
MINPP1	IK
UQCC2	RPL4
AMMECR1	FAM178B
JPT1	NDUFA2
RHCE	CA2
BCAP31	TUBA1A
DGUOK	RPL35
RAP2B	ITGB3BP
PICALM	OAT
HNRNPD	IMPDH2
MAP4K4	SAR1B
MRPL27	PSAT1
LGALS3	PABPC1
STOM	HLTF
S100A10	UBE2B
SELENOW	RPS4Y1
UBAC1	NDFIP1
TIMP3	UBE2D2
HK1	MRPL22
SELENOF	SMC4
ELOVL1	MPG
RBM25	FDPS
BCL7C	PAIP2
ANKRD17	PRDX2
MRPL18	SNX2
PEX2	MYL4
PSMD7	ORC3
PRKAR2B	CALM1
SMC2	LARP1
MMD	HARS
FYTTD1	SLC43A1
TFDP2	SBDS
CHID1	MCM7
RAB10	EIF1AY
KIF5B	G0S2
TMEM14B	UQCRC1
POP4	BTG1
FTL	PLPP4
SRGN	SHARPIN
MRPL52	EPB41L4A-AS1
GMPR	GPN3
JARID2	RFESD
SRSF4	NUDT21
GALNT1	PPP1R7
KLF1	C19orf48
RSRC1	HEBP1
PSMB2	HSPA4
TOPORS	USP34
COA4	MGST3
SNRNP70	PHGDH
TPRKB	CCNDBP1
NEURL1B	MRPL45
KPNA4	CD164
ETFA	LINC01133
PRRC2C	NOA1
SQSTM1	AC084033.3
ZNF146	EXOSC10
ITGB1	NDUFV1
CAPZA1	BCAT1
	STK25
	PDHB
	CETN3
	MKNK2
	SP2
	ARL3
	MARS
	EIF4EBP1
	UGCG
	SLC2A4RG
	HINT2
	PNISR
	RBM26
	CTBP2
	ASPM
	NUDT8
	ABCB7
	TXNDC9
	LRR1
	TSPAN17
	BARD1
	PPP2R2D
	ALKBH7

### Sheet: Stage D
Upregulated	Downregulated
CD36	HBB
CIP2A	HBA1
PGM2L1	FDPS
FAM3A	EIF1AY
KLHDC3	RPS14
RBPJ	SLC2A4RG
UBE2G2
KCNH2
MINPP1
RTF2
DNAJA4
PSTPIP2
DECR1
NEMF
DCUN1D1
HNRNPD
SMARCA5
RNF7
MRPS36
MYH9
THOC2
PPM1G
TM9SF3
UBN1
UBAC1
NOP56
CLTC
JAK1
HIPK1
MRPL16
EIF2B3
TOPORS
PRPF4B
SQSTM1
NDC80
DDX56
STRAP
PABPC1
