## Supplemental Table 6 for "The transcriptomic landscape of normal and ineffective erythropoiesis at single cell resolution"

### Sheet: Stage A
Upregulated	Downregulated
PPP6R1	RPL5
SRGN	RPS19
HLA-C	RPL35
CALM1	ALKBH7
CORO1A	TCEAL9
ARHGDIB	SCD
AKAP12	VWA5A
GPSM3	RPS14
FTL	SYF2
GMFG	GSS
DOCK8	RNF181
PTPRC	AQP3
SNRNP25	PNRC1
SFXN1	APOE
TP53RK	OGFOD1
LCP1	MKNK2
GNAI2	CD46
GNB2	CWC15
PTBP3	NDFIP1
CKAP4	KIT
KCNAB2	MMAB
PSME2	FTH1
CLC	CHD9
TGFBR2	MPG
CD84	APOC1
RTF1	ATP6V1D
ALOX5AP	HIST3H2A
UCHL5	MTIF3
HBB	CST7
PPP4C	CELA2A
TACC1	MORF4L2
PRSS57	RPL4
SMC3	TUBA1A
LMNB1	RPS4Y1
CYTIP	RANBP2
CD48	ATP6V1E1
RAB18	CFAP97
KIF5B	NDUFA2
SPART	MGST2
MBD2	TBCB
ANP32A	ITGB1
SURF4	OSBPL6
PSMD1	PPP2R5E
SPI1	ATXN7L3B
HSPH1	LAPTM4B
JPT1	ANK1
EMC6	KXD1
PEX2	SMIM19
EVI2B	DSTN
CBX5	PHACTR4
PDCD10	TMEM245
RALBP1	PTTG1IP
	KRT19
	SIGLEC6
	GALC
	ORAI3
	IK
	ARMCX3
	SPAG9
	HMGXB3
	FDPS
	OGA
	SFXN3
	MRPL10
	RNF130
	TFRC
	IDI1
	ATG12
	PTPN7
	FDFT1
	CELA2B
	TMEM183A
	STRN3
	SMIM30
	PJA2
	ARL14EP
	OXCT1
	SCNM1
	CISD2
	MSMO1
	CCND2
	MRPL52
	BHLHE40
	LPCAT3
	SOCS2
	LINC00467
	MRPL45
	MRPL21
	HBA1
	HAX1
	GMPR
	SINHCAF
	ZCCHC17
	RSL1D1
	CDV3
	SNX4
	CDK4
	AVPI1
	MRPL3
	HIST2H2AC
	EPS8
	PITPNB
	DHRS7
	CUL3
	IGF2BP2
	ESCO1
	CSNK1A1
	ELMO1
	FAM213A
	MDM4
	RPL8
	ENOPH1
	CMPK1
	FAM210B
	EPB41L4A-AS1
	TTC37
	MXD4
	RFESD

### Sheet: Stage B
Upregulated	Downregulated
FTL	RPL5
LYAR	FTH1
PRDX3	CD52
HNRNPD	VWA5A
TCP1	RPL35
MRPL14	CST7
JPT1	GCSAML
MRPL18	OSBPL6
CACYBP	ANXA1
BOLA3	KIT
SRM	TUBA1A
CYC1	FABP5
NOP56	SRGN
EBNA1BP2	CAPG
ALYREF	SCD
GNB2	PJA2
DDX39A	ACSL4
TPRKB	RPS19
MAGOH	SYF2
CD47	TSTD1
PSMA3	PMP22
STRAP	LCP1
NDUFAF4	AKR1C1
PSMG1	HPGDS
HEBP1	APOC1
HBB	CD69
PRMT1	SLC2A3
TUBG1	ELMO1
CCT8	RNF130
TRMT10C	TECR
CENPX	SQSTM1
PRPF40A	HLA-DPB1
FUS	IRAK3
PSMB2	LGALS1
SSRP1	ABRACL
TP53RK	RERE
RPL8	OGFOD1
DTYMK	CD55
RFK	DECR1
BAZ1A	SPART
MRPL27	NUDT21
SDHAF3	RAB31
MRPL13	SPATC1L
MRPL57	IGFBP2
HNRNPH1	PNRC1
EI24	SLC44A1
MRPL11	DNAJC1
BCAP31	CKS1B
HSPH1	DOCK11
CHPT1	BEX4
POLR3K	HIST1H2AJ
SLBP	LAPTM4B
MRPS12	HNRNPA1P48
UBE2V2	SLCO2B1
DNAJA4	RCSD1
NASP	ABHD17A
POLR2I	OLA1
HSD17B10	CELF2
POLR2H	TPSG1
CTSC	HACD1
UBE2N	AXL
COA4	EPB41L4A-AS1
NPM3	FDFT1
SELENOW	STK26
NAA20	MRPL19
TIMM17A	P2RX1
DCUN1D5	DOCK8
MRPL21	CRYBA4
DKC1	TTC37
HIKESHI	SPTB
ATG3	MACO1
POLR2F	HSD17B12
FKBP3	SH2D2A
SNRNP70	FNBP1L
SS18L2	LIMS1
MRPL47	IDI1
MRPL22	TRAPPC6A
PRRC2C	HIF1A
COA1	FHL2
PCNA	SYTL4
BOP1	ELL2
ISOC2	PRKX
CD36	AL136454.1
HLA-C	PIK3AP1
C4orf3	CRIM1
PDIA6	PTPN6
AMMECR1	ABLIM1
EIF3B	HIST1H3B
NDUFB10	ACADM
DNMT1	HPCAL1
AK2	NMT1
PAPOLA	TM7SF2
ANP32A	ANXA5
PSMC3	OGA
TXNDC17	JUP
TOMM40	GMPR
SF3B2	CELA2B
VBP1	DCUN1D1
POP7	PSAT1
BAX	DHFR
PRDX2	OGDH
RBM25	BCAR1
NDUFB6	TCEA1
SPTA1	ARMCX3
UCHL5	AK4
AK6	DCTN4
SSNA1	GALC
PPM1G	NTRK1
EPOR	SLC27A2
DNAJC2	PPP1R12A
PQLC1	TIMP1
PAK1IP1	MSMO1
PSMD2	DSTN
COX6B1	FAHD2B
PSMB4	CPED1
PCNP	MYO1D
LAGE3	RPL4
KLF1	CORO1C
ELP5	HIST1H4E
TRA2B	BZW1
SMC2	SPAG9
SCO1	NONO
NUDT1	SND1
UBAC1	CLNS1A
UQCC2	TPST2
PAICS	PPME1
RNPS1	ID2
PWP1	SDCBP
FAM96B	STRN
DDX46	CD37
TIMM10	NFATC1
PRDX4	TAPT1
ATAD3B	ZNF704
SLC27A5	RAP1B
HDGF	TAPBP
MRPL34	UBASH3B
TP53BP2	JOSD1
TIMM50	HIST1H2AG
SNCA	RNF181
LRR1	GALNT5
PPP1CC	RPS4Y1
MRPL3	CTR9
POLR2C	ST3GAL1
CDC20	CSNK1A1
POLE3	TBL1XR1
PPP4C	HIST2H2AC
TRABD	ELOVL5
ENOPH1	CHD4
EBPL	VPS4B
PSMD6	PHACTR4
EMC6	BACH1
RBM17	SFXN3
FAM49B	RHBDD2
METTL26	CCND2
EIF2S1	RDH10
E2F4	CLEC2B
CHCHD1	COPA
BAG2	WRN
MTCH2	ATP2C1
OAT	CSF2RB
PSME2	NEU1
RER1	CALB2
CENPU	SAT1
OCIAD1	RABEP1
MRPS18C	PGD
GYPA	SREBF2
RNF126	DMXL1
PSMC4	TRPM7
TMEM167A	LYPLA1
ATAD3A	ARHGAP25
SRRM2	TFRC
MRPL40	HLTF
UFD1	CREB3L2
LMAN2	AP1S2
DCXR	RIOK3
HDAC2	AGAP1
MGST3	FRG1
CTSZ	AVPI1
PON2	BHLHE40
NUDCD2	DAPK1
EIF2B1	AHCYL1
RPN1	IER2
NUP210	SLC7A11
MRPL16	PHGDH
TMEM11	MARCH3
PPP1R14A	OXCT1
TRAPPC1	CMTM6
HCCS	ABCA1
WDR77	SLC4A7
PTTG1	TMEM256
PSMD7	SINHCAF
SRSF4	B3GNT2
MPLKIP	RB1
COPRS	IER3
ARF4	MAP3K12
CTBP1	PABPC1
AES	PAFAH1B1
PPID	PSTPIP2
ABCB10	MSANTD4
MRTO4	YARS

### Sheet: Stage C1
Upregulated	Downregulated
JPT1	RPL5
FTL	RPL4
LGALS3	RPS14
BOLA3	OLA1
UQCC2	FAM178B
HSPH1	SYF2
COA4	PSAT1
MRPL27	EPB41L4A-AS1
TUBG1	TUBA1A
PSMB2	TRAPPC6A
SELENOW	CRTAP
CYC1	RPS4Y1
UBE2V2	ID2
TCP1	SLC1A5
STRAP	IMPDH2
DTYMK	NUDT21
COX6B1	KIT
SNCA	PABPC1
NUDT1	CCND2
MRPL13	TSTD1
C4orf3	PJA2
MRPL18	SRGN
POLR2H	RPL35
BAX	CORO1C
MRPL14	PYCR1
ZC3H15	BEX4
PTTG1	NONO
CCT8	DCTN4
PRDX3	SCD
HNRNPD	G0S2
FAM96B	PMP22
PRDX4	C6orf48
SRM	EIF4EBP1
PLIN2	AC084033.3
POLR2I	NFIA
DCUN1D5	TCEA1
PSMA3	PHGDH
EI24	SMIM19
EMC6	NOP58
SMC2	YARS
CHCHD1	NNT
TPRKB	C19orf48
DDX39A	MACO1
ANP32A	GALNT5
HSD17B10	ELOVL5
TSTA3	HNRNPA1P48
PRMT1	TPST2
CENPX	HADH
PSMG1	ELMO1
ALYREF	DECR1
MRPS12	OXCT1
POLR2F	LCP1
BEX1	ALKBH7
C9orf78	TBL1XR1
APOE	VWA5A
POLR3K	ACSL5
RHCE	PLXND1
RFK	LARP1
BCAP31	OGFOD1
NUTF2	FASTKD1
HBA1	DHRS7
CDKN1A	ANKRD36C
TXNDC17	ATF5
NDUFAF4	FTH1
ASAP1	UGCG
EIF2S1	CD52
PSMD6	MTA1
GNB2	PLPP4
PPID	TRIB3
USP14	ELL2
POLR2K	RAB27A
NDUFA8	RHOBTB3
MRPS36	NCF4
PCNP	MND1
REPS2	ATP2B4
MRPL57	ST3GAL1
TIMP3	AKR1C1
SSNA1	RBM22
LSM1	RNF130
UBE2N	KCNH2
PGP	MIPEP
PSMC3	LARS
VBP1	APOC1
MRPL40	SHMT1
DNAJA4	QKI
PSMD2	TECR
PDIA6	RAB11FIP1
AC004687.1	EHMT2
CENPW	ZW10
TP53BP2	RERE
HDGF	FXYD5
ITGB1BP1	DHFR
MAP4K4	GMFG
TRMT10C	SMARCD1
GLRX2	PNISR
COPRS	C5orf24
PPP1R14A	ARV1
CDC20	NFKBIA
HK1	KAT6A
LAGE3	IGF2BP2
HBG1	AGAP1
SLIRP	OSGEP
CCND3	TTC37
ELOVL1	IER2
PAPOLA	RPL11
EBNA1BP2	ME2
DCAF6	CALM1
LYAR	AL136454.1
NDUFB10	VDAC2
GLT8D1	DDX3Y
HCCS	HLA-DPB1
PAK1IP1	LYPLA1
UBAC1	BCAT1
SNRNP70	PIP4K2A
NUDCD2	TCF25
ARF4	COQ4
PSME2	CDKN2AIP
NDUFC2	ZSCAN16
CHID1	RBBP4
TIMM17A	MIER1
BNIP3	MYO1D
NOP56	ZMYM2
SSRP1	FBXL20
MYL4	PCMTD1
SUGT1	NCOA7
BCCIP	TPSG1
FEZ2	MRRF
SS18L2	LONP1
PDCD10	FABP5
TIMP1	SEC22B
CITED2	KIF2A
SELENOK	SMARCE1
SRSF4	FBXW7
DCTN3	HIST2H2AC
SRRT	CTH
HLA-C	MTHFR
TMEM167A	CSTF2T
MTCH2	TMEM106B
TIMM50	MCM8
PHLDA3	SLC25A36
PSMD7	SEC63
CINP	SRD5A3
ANP32E	CLGN
TP53RK	SBDS
RSRC1	STK26
LRR1	UBXN10
GABPB1-AS1	CHD2
METTL26	TAOK1
NCOR1	OSBPL6
MAGOH	MUT
PRPF40A	AC130456.3
HSBP1	TAPBP
DCXR	SOX4
FUS	GXYLT1
KXD1	NAP1L4
AC100810.1	NOA1
MRPS7	RFXANK
TIMM8B	SUPT6H
PSMD1	EXOSC10
PGF	ZFP36L1
H2AFJ	CKS1B
NDUFB6	IPO9
SURF1	BAG6
CMC2	RC3H1
MRPL3	SLC7A1
S100A10	CD37
MORF4L2	ROGDI
BAZ1A	DENR
ALAS2	GDI2
RAB2A	POLA1
RAP2B	SLC7A11
BAG2	INSR
AL118516.1	ANKRD27
SMIM15	HLTF
COPE	TSPAN17
	POLDIP3
	CDYL
	TMEM245
	TM7SF2
	MFN1
	RPS6KA5
	STK25
	ZNRD1
	FRAT2
	RAD21
	KDSR
	MIR4435-2HG
	TST
	CTNNAL1
	DMXL1
	AIG1
	NT5C
	MRPL45
	STARD3
	GINM1
	KEAP1
	STK24
	TPM1
	BTG1
	WDR60

### Sheet: Stage C2
Upregulated	Downregulated
HNRNPD	RPL5
FECH	RPS14
BOLA3	RPS4Y1
SELENOW	MGAT4B
CCT8	RPL4
PSME2	AC084033.3
GNAI2	ATP2B4
SRRT	TMEM245
AQP3	ANXA7
POLR2H	AKR1C3
UBE4A	G0S2
POLDIP3	RPL11
ZNF148	PRDX3
BEX1	FAM178B
PRDX4	PSAT1
KXD1	GLO1
TIMM10	ABRACL
SELENOF	LMNA
STRAP	DPP7
TSTA3	ITGB3BP
SUGT1	NOA1
RAB7A	GPX4
STARD7	B4GALT5
EI24	KRAS
HIST1H1E	SNX4
TMEM147	MPST
SF3B3	SNAPC1
PITPNA	NUDT21
NAA38	HERPUD1
	MRPL45
	MND1
	PDZK1IP1
	HINT2
	ZCCHC7
	PLPP4
	CCND2
	MRPL9
	IMPDH2
	HEBP1
	IK
	SND1
	DDIT3
	ZC3H15
	GPR155
	DCTN3
	FAM89B
	RTCA
	MBD2
	MED28

### Sheet: Stage D
Upregulated	Downregulated
PSMD14	MPST
HMBS	RPL4
UBAC1	H1F0
TSTA3	SQSTM1
MRPL11	PDZK1IP1
ATP6V1E1	CTNNAL1
SLC7A5	EIF1AY
CA2	AC084033.3
PARP1	SLC2A4RG
SELENOW	PTRHD1
SFT2D1	SAP30
MRPL14	MGAT4B
BOLA3	RHD
HBG1	BOD1L1
FKBP3	ASAP1
LAGE3	SPSB3
TUBG1	RPS14
NDUFA5	CTSE
SRSF4	PRPF4B
ERFE	MYL4
PSME2	PNISR
ANP32A	C9orf78
HAGH	OPTN
FAM210B	MARCH5
NDUFB6	ATAD5
	FAM178B
	KANK2
	RIF1
	RPL5
	EIF4EBP1
	YARS
	SYF2

### Sheet: Stage E
Upregulated	Downregulated
ISG15	PDZK1IP1
RSAD2	CTSE
EPSTI1	RHD
TPM1	ALAD
TSTA3	SMC3
HK1	VPS28
ARRDC2	LGALS3
YPEL4	SSRP1
SERPINI1	RPL35
RB1CC1	PSMD6
CLCN3	RTF1
HEXIM1	CCNDBP1
LPIN2	MACO1
CNOT4	SHARPIN
ARF4	ABCB10
	POLR2I
	AQP3
	CYB5R3
	SLC2A4RG

### Sheet: Stage F
Upregulated	Downregulated
FTL	MKRN1
	LGALS3
	HBB
	HEMGN
	PITHD1
	FECH
	SNCA
	DCAF12
